# Widespread annual rhythms in pediatric emergencies

**DOI:** 10.1101/2024.12.18.24319175

**Authors:** Patricia Tachinardi, Rochelle M Witt, Gang Wu, Jiffin K Paulose, Bala S C Koritala, Hector R Wong, Eneida A Mendonca, David F Smith, John B Hogenesch, Marc D Ruben

## Abstract

Assessments of emergency department (ED) utilization for specific medical conditions reveal distinct annual rhythms, providing valuable insights into risk factors and optimal clinical staffing. However, focusing on a single condition in isolation can lack essential context. Such rhythms may (i) depend on co-occurrence with other conditions, (ii) be obscured by systemic factors that influence all conditions similarly, or (iii) offer limited clinical utility without understanding their rhythmic effect sizes relative to other emergencies. Using a unified framework for analysis, we studied the annual variation in incidences of all chief complaints (CCs) from 1.5 million admissions to our pediatric ED and urgent care centers from 2010 to 2021, enabling comparison of seasonality, effect sizes, and interactions across all types of emergencies. Most CCs (∼80%) had annual rhythms, with a range of phases. Specific patterns, such as spring and fall peaks in neurologic-, injury-, and psychiatric-related CCs, have immediate significance. For example, psychiatric emergencies, which the American Academy of Pediatrics has designated a national crisis, were among the largest rhythmic effect sizes of all CCs. Further evaluation integrating ICD-10 diagnoses identified patient subtypes for psychiatric and other CCs, suggesting distinct annual influences. Using counterpart data from across Brazil, we identified marked global differences in annual patterns of ED utilization, including psychiatric emergencies. Lastly, we identified CCs with large *weekday* effects, impacting care and staffing needs, especially when combined with annual rhythms.
