## Supplementary material for "Widespread annual rhythms in pediatric emergencies": Effect sizes for 244 CCs with annual rhythm

### Sheet: data
CC	AREA	GAM_df	GAM_AIC	GAM_BIC	GAM_reml	GAM_dev	GAM_rsq	pval	fdr	SEASONAL_CLUSTER	MAX	MIN	PTR	PTD
Abdominal Pain	GI	7.561	145.181	149.09	83.536	10.224	0.897	0	0	1	3530	2726	0.11	804
Abdominal Pain,Back Pain	GI	3.367	91.421	93.435	47.266	14.71	0.211	0.019	0.024	NA	NA	NA	NA	NA
Abdominal Pain,Constipation	GI	3.371	89.549	91.449	46.686	10.498	0.486	0.001	0.001	5	77.5	43	0.26	34
Abdominal Pain,Diarrhea	GI	3.512	96.119	98.216	50.041	11.692	0.435	0.002	0.002	5	106	68	0.19	38
Abdominal Pain,Fever	GI	3.575	99.399	101.353	52.426	7.84	0.641	0	0	5	197	139.5	0.15	58
Abdominal Pain,Headache	GI	4.467	89.472	92.12	47.347	9.673	0.424	0.011	0.014	NA	NA	NA	NA	NA
Abdominal Pain,Nausea	GI	4.28	92.581	95.039	48.983	11.043	0.601	0	0	5	86.5	42.5	0.31	44
Abdominal Pain,Vomiting	GI	5.29	113.361	116.337	61.548	8	0.829	0	0	5	444	313	0.15	131
Abdominal Pain,Vomiting And Diarrhea	GI	4.03	86.648	88.748	46.349	3.238	0.908	0	0	5	102	59.5	0.23	42
Abrasion	Injury & Musculoskeletal	5.718	87.671	90.655	48.885	4.69	0.932	0	0	3	96	28	0.54	68
Abscess	Skin	6.614	130.06	133.435	73.256	8.919	0.957	0	0	3	1547	999	0.19	548
Aggressive behavior	Psych	1.815	88.504	89.649	45.352	8.207	0.138	0.213	0.238	NA	NA	NA	NA	NA
Alleged Physical Abuse	Injury & Musculoskeletal	1	116.255	116.74	60.2	26.274	0	0.638	0.659	NA	NA	NA	NA	NA
Alleged sexual assault	Injury & Musculoskeletal	4.397	129.763	132.04	69.178	25.54	0.582	0	0	4	506.5	350.5	0.16	156
Allergic Reaction	other	2.762	114.713	116.396	59.728	8.692	0.322	0.041	0.051	NA	NA	NA	NA	NA
ALTE	other	1	75.053	75.538	38.75	5.423	0	0.689	0.707	NA	NA	NA	NA	NA
Altered mental status	Psych	1.001	93.929	94.415	48.436	18.386	0	0.378	0.405	NA	NA	NA	NA	NA
Animal Bite	Injury & Musculoskeletal	4.814	87.179	89.902	46.842	7.207	0.781	0	0	4	67	30.5	0.34	36
Ankle Injury	Injury & Musculoskeletal	8.57	153.439	157.62	93.028	25.726	0.914	0	0	6	2102	1183	0.25	919
Ankle Pain	Injury & Musculoskeletal	6.996	113.079	116.614	64.718	15.85	0.734	0	0	6	210.5	106.5	0.3	104
Arm Deformity	Injury & Musculoskeletal	7.121	99.868	103.434	58.516	2.17	0.987	0	0	3	272.5	87	0.5	186
Arm Injury	Injury & Musculoskeletal	8.577	134.42	138.606	83.631	4.303	0.988	0	0	6	2698	1330.5	0.31	1368
Arm laceration	Injury & Musculoskeletal	5.563	89.584	92.527	49.574	5.362	0.921	0	0	4	108	34	0.5	74
Arm Pain	Injury & Musculoskeletal	1	89.368	89.853	46.237	11.861	0	0.568	0.59	NA	NA	NA	NA	NA
Assault	Injury & Musculoskeletal	6.036	107.169	110.289	59.455	17.154	0.452	0	0	6	138	71	0.29	67
Asthma	Resp	8.05	107.322	111.364	65.494	2.86	0.954	0	0	6	330	158.5	0.32	172
Automobile versus pedestrian	Injury & Musculoskeletal	6.593	98.252	101.793	55.7	7.529	0.791	0	0	6	123.5	57.5	0.33	66
Back Injury	Injury & Musculoskeletal	6.633	94.118	97.531	54.028	4.496	0.894	0	0	6	131	62	0.32	69
Back Pain	Injury & Musculoskeletal	6.719	121.936	125.383	68.859	13.667	0.707	0	0	6	496	321.5	0.19	174
Bee sting	Skin	7.535	75.059	78.863	47.644	8.544	0.997	0	0	3	129	1	2.11	128
Behavioral Problem	Psych	1	83.384	83.869	43.211	6.662	0	0.8	0.81	NA	NA	NA	NA	NA
Bicycle crash	Injury & Musculoskeletal	7.657	88.963	92.832	54.403	3.836	0.982	0	0	4	156.5	8.5	1.27	148
Blood In Stool	GI	1	95.732	96.218	49.849	7.844	0	0.399	0.426	NA	NA	NA	NA	NA
Blood in Urine	GU	2.424	94.662	96.167	48.632	10.541	0.205	0.071	0.086	NA	NA	NA	NA	NA
Blood in Vomit	GI	3.732	88.816	90.843	46.883	7.295	0.74	0	0	5	90.5	51	0.25	40
Breathing Problem	Resp	4.954	97.189	100.104	51.916	13.128	0.49	0	0	1	87.5	45	0.29	42
Bump(s)	Skin	5.636	111.045	114.045	60.552	21.797	0.788	0	0	3	159.5	59.5	0.43	100
Burn	Injury & Musculoskeletal	5.077	106.284	108.985	58.01	3.181	0.933	0	0	3	432	291	0.17	141
Cast problem	Injury & Musculoskeletal	5.346	96.386	99.329	52.565	8.367	0.794	0	0	3	123	59.5	0.32	64
Chest Pain	Resp	7.533	149.303	153.338	84.512	31.112	0.432	0	0	1	887.5	615.5	0.16	272
Chest Pain,Difficulty Breathing	Resp	1	87.374	87.859	45.101	13.204	0	0.81	0.817	NA	NA	NA	NA	NA
Chin Laceration	Injury & Musculoskeletal	4.605	83.3	85.849	44.7	6.004	0.839	0	0	3	57	23.5	0.38	34
Choking	other	2.5	96.844	98.389	49.529	18.217	0.114	0.052	0.063	NA	NA	NA	NA	NA
Clavicle Injury	Injury & Musculoskeletal	7.022	97.076	100.64	56.665	2.237	0.975	0	0	6	214.5	98.5	0.34	116
Cold Symptoms	Resp	8.189	128.981	133.056	77.618	14.603	0.967	0	0	1	878	238.5	0.57	640
Cold Symptoms,Cough	Resp	5.573	87.894	90.75	48.899	5.637	0.932	0	0	1	108.5	24	0.66	84
Cold Symptoms,Fever	Resp	6.153	96.995	100.133	54.772	5.453	0.969	0	0	5	220.5	52.5	0.62	168
Concussion	Injury & Musculoskeletal	6.011	86.579	89.709	48.691	7.401	0.885	0	0	6	83.5	25	0.52	58
Constipation	GI	4.468	127.551	129.872	68.246	20.517	0.622	0	0	1	646	451.5	0.16	194
Cough	Resp	8.461	269.868	274.027	150.577	135.67	0.886	0	0	1	4533.5	1539	0.47	2994
Cough,Cold Symptoms	Resp	6.561	103.536	106.84	59.011	8.745	0.95	0	0	1	244	61.5	0.6	182
Cough,Difficulty Breathing	Resp	7.134	119.606	123.294	68.401	16.145	0.839	0	0	1	365.5	132.5	0.44	233
Cough,Ear Pain	Resp	5.665	108.527	111.407	59.533	22.683	0.801	0	0	5	162	36.5	0.65	126
Cough,Fever	Resp	8.252	157.846	161.949	92.582	38.657	0.945	0	0	5	1689	385.5	0.64	1304
Cough,Fever,Vomiting	Resp	6.039	87.151	90.364	48.858	8.048	0.944	0	0	5	91.5	14	0.82	78
Cough,Nasal Congestion	Resp	7.901	172.984	177.105	97.778	58.415	0.771	0	0	1	952.5	299.5	0.5	653
Cough,Nasal Congestion,Fever	Resp	7.254	109.737	113.696	62.807	19.161	0.74	0	0	5	161	36.5	0.64	124
Cough,Rash	Resp	4.578	82.757	85.266	44.498	4.357	0.881	0	0	1	67	25.5	0.42	42
Cough,Sore Throat	Resp	6.765	104.148	107.635	59.559	9.333	0.924	0	0	1	197	54.5	0.56	142
Cough,URI Symptoms	Resp	5.815	95.94	98.882	53.491	10.901	0.898	0	0	5	147.5	26.5	0.75	121
Cough,Vomiting	Resp	6.447	122.82	126.151	68.367	23.867	0.855	0	0	5	347	107	0.51	240
Cough,Wheezing	Resp	5.517	97.86	100.764	53.844	9.767	0.885	0	0	5	140	44.5	0.5	96
COVID-19	other	7.929	100.421	104.395	61.324	15.883	0.87	0	0	6	136.5	15	0.96	122
Croup	Resp	8.273	168.004	172.054	97.798	50.809	0.893	0	0	1	1306.5	352	0.57	954
Croup,Fever	Resp	6.772	91.38	94.882	52.795	5.485	0.942	0	0	1	123	31	0.6	92
Crying	other	3.133	99.782	101.635	51.404	21.767	0.14	0.007	0.01	2	82.5	44	0.27	38
Decreased PO Intake	other	4.149	100.57	102.962	53.354	6.507	0.734	0	0	5	217.5	154	0.15	64
Decreased Urination	GU	3.465	89.533	91.604	46.522	9.668	0.439	0.003	0.003	5	83	50.5	0.22	32
Dental Abscess	other	2.596	88.36	89.956	45.503	5.426	0.447	0.044	0.054	NA	NA	NA	NA	NA
Dental Injury	Injury & Musculoskeletal	4.503	108.418	110.903	58.145	7.375	0.785	0	0	4	362	260	0.14	102
Dental Pain	other	1	105.903	106.388	55.172	12.339	0	0.651	0.67	NA	NA	NA	NA	NA
Dental Problem	other	1	88.207	88.692	45.79	7.438	0	0.531	0.555	NA	NA	NA	NA	NA
Diabetes With Vomiting	other	3.604	95.136	97.216	49.42	19.42	0.287	0	0	5	69.5	32	0.34	38
Diaper Rash	GU	4.91	104.462	107.016	56.853	5.781	0.906	0	0	3	312	189.5	0.22	122
Diarrhea	GI	4.639	117.4	119.937	63.064	10.663	0.726	0	0	5	559.5	421	0.12	138
Diarrhea,Fever	GI	1.38	85.184	86.008	43.664	10.613	0.039	0.304	0.334	NA	NA	NA	NA	NA
Difficulty Breathing	Resp	8.835	185.218	189.525	113.327	46.8	0.913	0	0	1	4558	2248.5	0.31	2310
Difficulty Breathing,Chest Pain	Resp	4.214	91.059	93.563	47.935	10.484	0.454	0.005	0.006	1	69.5	38	0.26	32
Difficulty Breathing,Cough	Resp	7.115	114.282	118.026	65.463	12.519	0.864	0	0	1	295.5	114.5	0.41	181
Difficulty Breathing,Fever	Resp	7.559	108.417	112.278	64.067	4.454	0.978	0	0	5	413	133.5	0.49	280
Difficulty Breathing,Nasal Congestion	Resp	4.638	84.276	86.674	45.694	4.631	0.926	0	0	5	85	30	0.45	55
Difficulty Breathing,Vomiting	Resp	4.74	87.239	89.952	46.765	6.208	0.77	0	0	1	70	32.5	0.33	38
Dizziness	Neuro	4.86	98.633	101.498	52.842	6.811	0.588	0.002	0.002	1	147	98.5	0.17	48
Dog Bite	Injury & Musculoskeletal	5.346	108.317	111.026	59.701	4.522	0.962	0	0	4	465	268	0.24	197
Ear Bleeding	ENT	3.071	85.626	87.367	44.616	3.675	0.71	0.003	0.004	3	98	70	0.15	28
Ear Drainage	ENT	6.365	114.394	117.745	63.99	10.851	0.609	0	0	2	337.5	232.5	0.16	105
Ear Injury	NA	3.112	89.186	91.057	46.131	8.563	0.439	0.009	0.011	NA	NA	NA	NA	NA
Ear Pain	ENT	8.534	161.488	165.66	96.731	28.339	0.899	0	0	2	3078.5	1972.5	0.19	1106
Ear Pain,Cold Symptoms	ENT	5.233	89.383	92.103	48.934	10.744	0.88	0	0	5	85	17.5	0.69	68
Ear Pain,Cough	ENT	5.243	92.476	95.12	50.931	7.009	0.926	0	0	5	139	41.5	0.52	98
Ear Pain,Ear Drainage	ENT	5.784	86.025	89.173	47.68	6.007	0.811	0	0	3	71	30.5	0.37	40
Ear Pain,Fever	ENT	6.07	102.729	105.823	57.662	5.711	0.939	0	0	2	278	119	0.37	159
Ear Pain,Nasal Congestion	ENT	3.999	87.592	89.719	46.412	10.966	0.656	0	0	5	70.5	31.5	0.35	39
Ear Pain,Sore Throat	ENT	3.8	98.519	100.547	51.998	14.005	0.54	0	0	5	117.5	70.5	0.22	47
Ear Problem(s)	ENT	3.137	91.615	93.38	47.708	9.135	0.494	0.002	0.002	4	103.5	65	0.2	38
Ear Swelling	ENT	5.745	85.645	88.62	47.758	8.365	0.946	0	0	3	90	16.5	0.74	74
Earring Stuck In Ear	NA	1	84.679	85.164	43.743	10.773	0	0.508	0.534	NA	NA	NA	NA	NA
Eczema	Skin	3.052	89.386	91.153	46.152	13.667	0.334	0.005	0.006	3	63.5	33	0.28	30
Elbow Injury	Injury & Musculoskeletal	7.771	113.891	117.752	67.878	5.483	0.947	0	0	6	488.5	266.5	0.26	222
Epistaxis	ENT	4.713	111.216	114.002	59.265	12.278	0.58	0	0	2	276	197.5	0.15	78
Eye Drainage	other	6.765	118.232	121.704	67.311	4.309	0.958	0	0	2	798	489.5	0.21	308
eye injury	other	5.835	111.29	114.378	61.724	4.462	0.923	0	0	4	502	337	0.17	165
eye irritation	other	7.537	118.017	121.797	68.911	14.057	0.89	0	0	4	441	178.5	0.39	262
eye pain	NA	2.796	83.33	85.031	42.771	8.239	0.333	0.035	0.044	NA	NA	NA	NA	NA
Eye Problem	other	6.675	115.96	119.41	65.856	4.147	0.952	0	0	4	671	430	0.19	241
eyelid inflammation	other	4.434	98.734	101.15	52.583	15.346	0.663	0	0	3	97	44	0.34	53
Facial Injury	Injury & Musculoskeletal	6.465	98.191	101.473	56.072	2.453	0.965	0	0	4	229.5	101	0.36	128
Facial Laceration	Injury & Musculoskeletal	5.561	125.144	128.119	68.737	4.876	0.919	0	0	4	1446.5	1130.5	0.11	316
Facial Swelling	other	4.698	101.546	104.157	54.66	5.572	0.832	0	0	3	243.5	162.5	0.18	81
Fall	Injury & Musculoskeletal	5.455	114.429	117.272	62.971	4.756	0.935	0	0	4	665.5	446.5	0.17	219
Fall Down Stairs	Injury & Musculoskeletal	2.601	95.25	96.848	49.255	4.954	0.48	0.04	0.05	NA	NA	NA	NA	NA
Fall From Furniture	Injury & Musculoskeletal	3.612	100.014	102.17	52.352	8.679	0.517	0.001	0.002	3	188.5	136.5	0.14	52
Fall,Head Injury	Injury & Musculoskeletal	3.425	93.69	95.551	49.209	8.575	0.607	0	0	4	125	82	0.18	43
Febrile Seizure	Neuro	5.812	114.631	117.729	63.178	10.72	0.814	0	0	2	405.5	256.5	0.2	149
Feeding Tube Out	other	3.887	103.868	106.184	54.53	11.759	0.451	0.001	0.001	4	184.5	128	0.16	56
Feeding Tube Problem	GI	2.784	94.689	96.383	49.008	5.956	0.462	0.023	0.028	NA	NA	NA	NA	NA
Fever	Fever	8.723	196.798	201.06	116.951	54.194	0.87	0	0	2	6787.5	4419.5	0.19	2368
Fever,Abdominal Pain	Fever	7.254	106.39	110.222	61.677	5.231	0.822	0	0	2	251.5	153	0.22	98
Fever,Cold Symptoms	Fever	7.136	118.234	121.843	67.942	14.233	0.929	0	0	5	480.5	138	0.54	342
Fever,Cough	Fever	8.587	153.652	157.857	93.32	29.287	0.981	0	0	5	2598.5	599	0.64	2000
Fever,Cough,Nasal Congestion	Fever	6.525	109.622	112.928	61.872	14.888	0.924	0	0	5	259.5	84	0.49	176
Fever,Cough,Sore Throat	Fever	5.935	89.556	92.625	50.16	8.89	0.943	0	0	5	105	20	0.72	85
Fever,Cough,Vomiting	Fever	6.861	92.779	96.304	53.812	4.367	0.963	0	0	5	174.5	43.5	0.6	131
Fever,Croup	Fever	4.94	88.304	91.08	47.557	9.039	0.804	0	0	1	69.5	27.5	0.4	42
Fever,Decreased PO Intake	Fever	6.271	108.606	111.858	60.918	8.196	0.73	0	0	2	293	189	0.19	104
Fever,Diarrhea	Fever	6.554	103.877	107.332	58.852	4.953	0.786	0	-0.002	2	226.5	153	0.17	74
Fever,Difficulty Breathing	Fever	6.316	118.057	121.264	65.955	17.067	0.916	0	0	5	403	141	0.46	262
Fever,Ear Pain	Fever	5.794	106.299	109.293	59.06	5.717	0.934	0	0	2	337.5	185	0.26	152
Fever,Eye Drainage	Fever	5.019	88.436	91.256	47.803	6.497	0.754	0	0	2	76	36	0.32	40
Fever,Fussy	Fever	4.535	99.986	102.544	53.596	4.722	0.837	0	0	4	233.5	155	0.18	78
Fever,Generalized Body Aches	Fever	6.747	88.957	92.397	51.621	3.462	0.975	0	0	5	142.5	33	0.64	110
Fever,Headache	Fever	6.894	106.635	110.256	60.954	7.471	0.754	0	0	2	232	145.5	0.2	86
Fever,Mouth Lesions	Fever	3.876	94.073	96.158	49.494	17.423	0.557	0	0	3	64.5	26	0.39	38
Fever,Nasal Congestion	Fever	7.547	120.373	124.191	70.308	10.296	0.959	0	0	5	637.5	271	0.37	366
Fever,Nasal Congestion,Cough	Fever	5.375	86.724	89.492	47.979	4.345	0.95	0	0	5	110	33.5	0.52	76
Fever,Possible Ear Infection	Fever	4.3	89.531	92.031	47.395	8.34	0.678	0	0	2	77.5	39.5	0.29	38
Fever,Pulling At Ear	Fever	4.093	102.79	105.226	54.296	7.466	0.632	0	0	4	229.5	166.5	0.14	63
Fever,Rash	Fever	5.145	114.776	117.701	61.855	13.291	0.7	0	0	3	330	216.5	0.18	114
Fever,Sore Throat	Fever	7.331	122.759	126.537	70.817	9.292	0.892	0	0	2	724	469	0.19	255
Fever,Sore Throat,Headache	Fever	3.805	87.295	89.407	45.9	10.244	0.575	0	0	5	68.5	33	0.32	36
Fever,URI Symptoms	Fever	6.141	110.919	113.997	61.957	15.675	0.915	0	0	5	286.5	83.5	0.54	203
Fever,Vomiting	Fever	7.714	128.485	132.381	75.156	10.025	0.914	0	0	2	1056.5	677	0.19	380
Fever,Vomiting And Diarrhea	Fever	6.809	105.106	108.851	59.641	6.661	0.917	0	0	2	227.5	107.5	0.33	120
Fever,Vomiting,Cough	Fever	5.46	81.878	84.72	45.463	2.84	0.963	0	0	5	88.5	25.5	0.54	63
Finger Injury	Injury & Musculoskeletal	8.425	130.049	134.191	80.003	2.704	0.982	0	0	6	1926	1269.5	0.18	656
Finger Tip Avulsion	NA	2.363	89.328	90.799	45.487	16.357	0.085	0.106	0.124	NA	NA	NA	NA	NA
Flank Pain	Injury & Musculoskeletal	1.173	86.268	86.914	44.301	13.647	0.011	0.339	0.368	NA	NA	NA	NA	NA
Flu	other	7.336	98.585	102.309	58.927	22.853	0.932	0	0	2	272	2.5	2.04	270
Foot Injury	Injury & Musculoskeletal	8.049	131.847	135.821	78.617	7.774	0.955	0	0	6	1580	945	0.22	635
Foot Laceration	Injury & Musculoskeletal	6.186	104.604	107.719	58.73	11.727	0.959	0	0	3	256	68	0.58	188
Foot Problem	Injury & Musculoskeletal	5.743	104.992	108.117	57.918	6.159	0.791	0	0	6	260	166.5	0.19	94
Foreign Body	other	3.822	91.022	93.057	48.347	5.009	0.816	0	0	4	133.5	79	0.23	54
Foreign Body in Ear	other	5.973	104.208	107.324	58.281	2.584	0.921	0	0	6	306.5	206.5	0.17	100
Foreign Body in Nose	other	3.937	107.731	110.064	56.796	9.232	0.593	0	0	4	297.5	220	0.13	78
Foreign Body In Skin	other	5.708	109.228	112.338	59.75	15.979	0.802	0	0	4	206.5	87	0.38	120
Foreign Body Ingestion	other	1.949	86.234	87.465	43.972	11.346	0.108	0.172	0.196	NA	NA	NA	NA	NA
Foreign Body Swallowed	other	2.679	91.113	92.753	46.993	6.482	0.411	0.036	0.045	NA	NA	NA	NA	NA
Fussy	other	2.104	115.889	117.214	59.911	14.165	0.08	0.171	0.196	NA	NA	NA	NA	NA
Fussy,Fever	other	2.009	82.706	83.974	42.189	8.149	0.174	0.172	0.196	NA	NA	NA	NA	NA
Generalized Body Aches	Injury & Musculoskeletal	5.95	102.889	106.32	56.021	21.121	0.475	0	0	5	82.5	27.5	0.48	55
Hair/Scalp Problem	other	1.259	82.683	83.405	42.447	9.598	0.032	0.318	0.346	NA	NA	NA	NA	NA
Hand Injury	Injury & Musculoskeletal	8.314	127.114	131.186	77.565	7.441	0.957	0	0	6	1146	641.5	0.25	504
Hand Laceration	Injury & Musculoskeletal	5.784	113.123	116.242	62.44	6.013	0.858	0	0	4	482	330	0.16	152
Head Injury	Injury & Musculoskeletal	8.373	131.903	136.013	80.622	3.354	0.98	0	0	6	2257	1405	0.21	852
Head Injury,Headache	Injury & Musculoskeletal	7.003	93.737	97.345	54.444	9.864	0.858	0	0	6	100	25.5	0.59	74
Head Injury,Vomiting	Injury & Musculoskeletal	2.198	94.462	95.842	48.448	10.985	0.136	0.155	0.179	NA	NA	NA	NA	NA
Head Laceration	Injury & Musculoskeletal	6.589	128.758	132.189	72.435	7.019	0.885	0	0	4	1393	1066	0.12	327
Head Lump	Injury & Musculoskeletal	4.535	86.913	89.549	46.298	5.985	0.785	0	0	4	71.5	35	0.31	36
Headache	Neuro	7.971	158.224	162.291	91.019	38.26	0.705	0	0	1	1113	649.5	0.23	464
Headache,Abdominal Pain	Neuro	2.528	92.178	93.738	47.039	17.564	0.073	0.093	0.11	NA	NA	NA	NA	NA
Headache,Dizziness	Neuro	4.615	88.1	90.83	46.763	9.665	0.553	0	0	1	58	27.5	0.32	30
Headache,Fever	Neuro	7.561	100.659	104.763	59.088	8.116	0.696	0	0	1	123	60.5	0.31	62
Headache,Sore Throat	Neuro	3.588	80.742	82.678	42.569	3.469	0.818	0	0	5	67	37.5	0.25	30
Headache,Vomiting	Neuro	4.366	98.337	100.591	52.734	11.459	0.783	0	0	3	141	72	0.29	69
High Blood Sugar	other	1	79.447	79.932	41.022	8.017	0	0.477	0.502	NA	NA	NA	NA	NA
Hip Injury	Injury & Musculoskeletal	6.814	89.217	92.7	51.875	3.328	0.923	0	0	6	100	41	0.39	59
Hip Pain	Injury & Musculoskeletal	6.476	95.133	98.451	54.326	3.746	0.859	0	0	6	145	81.5	0.25	64
Hives	Skin	1	89.176	89.661	46.467	3.801	0	0.471	0.497	NA	NA	NA	NA	NA
Increased Seizures	Neuro	5.171	96.663	99.695	52.066	8.641	0.475	0.011	0.015	NA	NA	NA	NA	NA
Infected Nail	Skin	2.352	102.003	103.468	52.574	10.786	0.183	0.097	0.115	NA	NA	NA	NA	NA
Infected Skin	Skin	5.877	104.214	107.22	58.102	6.528	0.945	0	0	3	301	142	0.33	159
Ingestion	Psych	2.946	119.059	120.84	61.723	20.005	0.134	0.03	0.037	NA	NA	NA	NA	NA
Ingestion,Psych Evaluation	Psych	1.599	84.671	85.665	43.28	9.957	0.07	0.252	0.28	NA	NA	NA	NA	NA
Ingrown Toenail	Skin	5.27	84.246	87.198	45.984	3.531	0.757	0.001	0.002	6	67.5	39.5	0.23	28
Insect Bite	Skin	8.062	110.88	114.859	67.758	11.009	0.996	0	0	3	669	48	1.14	621
Insect Bite Reaction	Skin	7.535	87.886	91.659	53.897	4.386	0.998	0	0	3	265	6	1.65	259
Jaundice	NA	1	77.465	77.95	39.943	8.16	0	0.895	0.895	NA	NA	NA	NA	NA
Knee Injury	Injury & Musculoskeletal	8.461	131.446	135.585	80.732	13.124	0.935	0	0	6	1071.5	537.5	0.3	534
Knee Laceration	Injury & Musculoskeletal	5.87	96.214	99.206	53.694	9.788	0.937	0	0	4	144.5	34.5	0.62	110
Knee Pain	Injury & Musculoskeletal	6.78	120.247	123.675	68.1	15.922	0.628	0	0	6	359.5	227.5	0.2	132
Labs Only	other	7.59	108.118	112.001	63.288	24.256	0.437	0	0	1	96.5	22	0.64	74
Laceration	Injury & Musculoskeletal	4.889	127.659	130.159	69.135	14.115	0.82	0	0	4	1002.5	742.5	0.13	260
Leg Injury	Injury & Musculoskeletal	7.947	118.899	122.819	71.38	3.623	0.976	0	0	6	823.5	428	0.28	396
Leg Laceration	Injury & Musculoskeletal	6.567	95.941	99.227	55.205	2.326	0.991	0	0	4	251.5	55.5	0.66	196
Leg Pain	Injury & Musculoskeletal	7.351	120.991	124.74	69.896	12.588	0.648	0	0	6	462.5	300	0.19	162
Lip Laceration	Injury & Musculoskeletal	4.103	110.116	112.506	58.437	6.409	0.715	0	0	4	458	357.5	0.11	100
Lip Swelling	Skin	2.255	88.557	89.969	45.183	12.926	0.112	0.143	0.167	NA	NA	NA	NA	NA
Loss of Consciousness	Neuro	1.912	98.483	99.69	50.893	4.467	0.29	0.185	0.21	NA	NA	NA	NA	NA
Lump(s)	other	1.95	87.256	88.487	44.549	10.734	0.112	0.189	0.213	NA	NA	NA	NA	NA
Lymph Node Swelling	other	3.635	97.935	100.077	51.236	10.253	0.521	0	0.001	5	139.5	94.5	0.17	45
Migraine	Neuro	8.472	124.704	128.947	76.994	12.867	0.889	0	0	1	593.5	233.5	0.41	360
Motor Vehicle Crash	Injury & Musculoskeletal	6.254	121.287	124.517	67.903	5.915	0.866	0	0	6	901.5	681.5	0.12	220
Mouth Injury	Injury & Musculoskeletal	5.953	109.644	112.846	60.751	7.847	0.838	0	0	4	314	192	0.21	122
Mouth Lesions	Skin	5.707	105.88	109.037	58.206	6.688	0.888	0	0	3	280.5	161.5	0.24	119
Mouth Problems	NA	1.086	79.889	80.456	41.074	10.273	0.009	0.352	0.38	NA	NA	NA	NA	NA
Nail Injury	Injury & Musculoskeletal	4.795	91.444	93.95	49.731	3.776	0.935	0	0	4	147.5	72	0.31	76
Nasal Congestion	ENT	7.595	125.199	129.187	72.804	9.039	0.954	0	0	1	879.5	396.5	0.35	483
Nasal Congestion,Cough	ENT	7.296	117.475	121.266	67.648	15.536	0.856	0	0	1	347.5	109	0.5	238
Nasal Congestion,Difficulty Breathing	ENT	4.249	81.052	83.248	43.534	4.356	0.903	0	0	5	71.5	27.5	0.41	44
Nasal Congestion,Fever	ENT	5.942	95.823	98.887	53.775	3.135	0.981	0	0	5	220	69	0.5	151
Nasal Injury	Injury & Musculoskeletal	5.791	104.939	108.096	58.012	4.521	0.867	0	0	4	287.5	191	0.18	96
Near Syncope	Neuro	1	85.622	86.106	44.229	11.349	0	0.842	0.844	NA	NA	NA	NA	NA
Neck Injury	Injury & Musculoskeletal	7.174	94.43	98.126	55.446	2.979	0.954	0	0	6	154.5	60	0.41	94
Neck Pain	Injury & Musculoskeletal	5.004	108.53	111.269	58.68	10.289	0.686	0	0	6	281	187.5	0.18	94
Neck Swelling	Injury & Musculoskeletal	3.561	87.775	89.7	46.185	7.373	0.652	0	0	5	89	52.5	0.23	36
Oncology Patient With Fever	Fever	1.038	86.495	87.016	44.474	15.852	0.001	0.362	0.391	NA	NA	NA	NA	NA
Overdose, Intentional	Psych	1	85.812	86.297	44.266	12.954	0	0.632	0.655	NA	NA	NA	NA	NA
Pain	other	1	91.122	91.607	47.067	14.76	0	0.696	0.712	NA	NA	NA	NA	NA
Penis Problem	GU	5.961	94.958	98.257	52.68	5.556	0.892	0	0	3	141	65	0.34	76
Penis Swelling	GU	7.973	94.616	98.602	58.231	3.465	0.988	0	0	3	257	52	0.69	205
Pink Eye	other	6.28	119.6	122.864	66.846	9.539	0.903	0	0	2	630	384.5	0.21	246
Poison Ivy/Poison Oak/Poison Sumac Exposure	Skin	7.502	84.103	87.826	52.128	4.267	0.999	0	0	4	262	2	2.12	260
Possible Appendicitis	GI	2.427	83.504	85.01	42.722	7.335	0.308	0.058	0.07	NA	NA	NA	NA	NA
Possible Cellulitis	Skin	4.797	83.713	86.129	45.707	5.234	0.94	0	0	3	89	25.5	0.54	64
Possible Dehydration	other	4.812	89.212	91.982	47.866	5.985	0.781	0	0	2	90	46	0.29	44
Possible Ear Infection	ENT	4.199	116.801	118.99	62.374	14.532	0.655	0	0	5	444	316	0.15	128
Possible Hand Foot Mouth Disease	Skin	7.064	93.808	97.337	55.348	3.529	0.991	0	0	3	268	28.5	0.97	240
Possible Hernia	Injury & Musculoskeletal	1	79.318	79.803	40.957	7.905	0	0.777	0.789	NA	NA	NA	NA	NA
Possible Ingestion	Psych	4.19	90.13	92.61	47.632	5.73	0.722	0	0	4	100	59	0.23	41
Possible Nursemaids Elbow	Injury & Musculoskeletal	4.587	110.588	113.277	58.85	12.323	0.542	0	0	6	271	187.5	0.16	84
Possible Pneumonia	Resp	5.738	90.996	94.145	50.251	7.469	0.91	0	0	5	106	29.5	0.56	76
Possible Scabies	Skin	4.083	83.63	85.81	44.471	7.72	0.715	0	0	3	67.5	29	0.37	38
Possible Seizures	Neuro	1	98.788	99.273	51.56	6.528	0	0.545	0.568	NA	NA	NA	NA	NA
Possible Shunt Malfunction	other	1.699	84.651	85.717	43.192	10.833	0.079	0.224	0.25	NA	NA	NA	NA	NA
Possible Strep	ENT	5.671	86.237	89.462	47.438	4.369	0.828	0	0	2	79	35	0.35	44
Possible Thrush	ENT	4.391	93.769	96.065	50.413	6.81	0.866	0	0	4	133	67	0.3	66
Post T&A Bleed	ENT	4.779	98.716	101.54	52.527	13.032	0.486	0	0	4	99.5	51.5	0.29	48
Post-Op Problem	other	3.073	97.448	99.206	50.618	12.573	0.378	0.004	0.005	3	122.5	81.5	0.18	41
Psych Evaluation	Psych	8.721	162.683	166.956	99.713	26.31	0.92	0	0	1	3775.5	2248.5	0.23	1527
Psych Evaluation,Aggressive behavior	Psych	5.258	101.875	104.951	54.704	15.913	0.211	0.008	0.011	NA	NA	NA	NA	NA
Psych Evaluation,Suicidal	Psych	7.324	108.148	111.851	63.253	6.874	0.88	0	0	1	267	122	0.34	145
Pulling At Ear	ENT	2.761	119.346	121.029	61.737	20.691	0.06	0.091	0.108	NA	NA	NA	NA	NA
Pulling At Ear,Fever	ENT	2.926	87.996	89.735	45.4	9.27	0.368	0.013	0.016	NA	NA	NA	NA	NA
Rapid Heart Rate	other	5.533	92.848	96.069	50.433	9.706	0.536	0	0	1	78	39	0.3	39
Rash	Skin	7.941	158.282	162.209	91.866	20.604	0.982	0	0	3	5413	2981	0.26	2432
Rash,Fever	Skin	6.2	101.264	104.569	56.782	4.512	0.912	0	0	3	224	127.5	0.24	96
REF	other	2.596	86.06	87.656	44.185	7.155	0.357	0.049	0.061	NA	NA	NA	NA	NA
REF,Abdominal Pain	GI	4.527	111.3	113.907	59.574	5.258	0.786	0	0	1	499	393	0.1	106
REF,Abscess	Skin	2.483	101.439	102.975	52.17	14.316	0.151	0.058	0.07	NA	NA	NA	NA	NA
REF,Alleged Physical Abuse	Injury & Musculoskeletal	1	88.852	89.337	45.738	17.2	0	0.729	0.743	NA	NA	NA	NA	NA
REF,Arm Injury	Injury & Musculoskeletal	6.197	94.477	97.63	53.516	4.254	0.963	0	0	4	148	55	0.43	93
REF,Difficulty Breathing	Resp	8.231	127.301	131.449	76.643	16.675	0.884	0	0	5	589	196.5	0.48	392
REF,Fever	Fever	3.748	101.872	104.014	53.825	4.902	0.755	0	0	5	279.5	217	0.11	62
REF,Head Injury	Injury & Musculoskeletal	4.923	99.011	101.91	52.916	11.765	0.346	0.007	0.009	6	110.5	68.5	0.21	42
REF,Headache	Neuro	4.698	104.55	107.006	56.229	15.446	0.738	0	0	1	158.5	75	0.32	84
REF,Ingestion	NA	2.885	87.665	89.413	45.179	8.045	0.393	0.021	0.027	NA	NA	NA	NA	NA
REF,Migraine	Neuro	8.044	99.402	103.535	61.059	4.794	0.923	0	0	1	157.5	43	0.56	114
REF,Oncology Patient With Fever	Fever	4.678	102.337	105.105	54.258	15.886	0.223	0.003	0.004	5	111	69.5	0.2	42
REF,Possible Appendicitis	GI	3.113	97.352	99.138	50.544	13.345	0.348	0.004	0.005	2	113	72	0.2	41
REF,Possible Dehydration	other	4.808	88.436	91.018	47.835	6.889	0.839	0	0	5	93.5	39.5	0.37	54
REF,Possible Pneumonia	Resp	4.801	83.122	85.626	45.208	4.679	0.904	0	0	5	82.5	27	0.49	56
REF,Psych Evaluation	Psych	8.415	116.709	120.915	72.692	2.05	0.985	0	0	1	761.5	303	0.4	458
REF,Seizure	Neuro	1.466	93.02	93.912	47.529	18.365	0.012	0.28	0.31	NA	NA	NA	NA	NA
REF,Vomiting	GI	4.358	98.977	101.231	53.21	7.783	0.813	0	0	5	191	109	0.24	82
Rib Pain	Injury & Musculoskeletal	2.1	91.651	92.973	46.743	15.172	0.057	0.2	0.226	NA	NA	NA	NA	NA
Right Flank Pain	Injury & Musculoskeletal	1.501	93.291	94.21	47.503	22.091	0.002	0.298	0.329	NA	NA	NA	NA	NA
Ringworm	other	5.07	100.433	103.289	54.398	5.251	0.817	0	0	4	215	134.5	0.2	80
Seizure	Neuro	2.406	118.62	120.115	61.441	14.403	0.119	0.1	0.118	NA	NA	NA	NA	NA
Shoulder Injury	Injury & Musculoskeletal	7.901	122.738	126.684	72.792	13.152	0.871	0	0	6	551	294	0.27	257
Shoulder Pain	NA	1	79.228	79.713	40.857	9.154	0	0.817	0.822	NA	NA	NA	NA	NA
Sickle Cell Pain	Injury & Musculoskeletal	2.128	92.346	93.686	47.32	10.343	0.156	0.129	0.15	NA	NA	NA	NA	NA
Sickle Cell With Fever	Fever	4.233	92.418	94.934	48.521	14.4	0.503	0	0	5	68	29	0.37	39
Skin Problem	Skin	6.597	109.542	112.842	62.484	3.808	0.985	0	0	3	560.5	250.5	0.35	310
Sore Throat	ENT	8.318	152.991	157.164	90.615	24.79	0.862	0	0	1	2015	1200	0.23	815
Sore Throat,Cough	ENT	8.221	103.303	107.493	64.062	7.235	0.878	0	0	1	179.5	42.5	0.63	137
Sore Throat,Ear Pain	ENT	4.17	96.095	98.302	51.186	11.445	0.702	0	0	5	118.5	62.5	0.28	56
Sore Throat,Fever	ENT	7.879	135.703	139.748	79	24.104	0.799	0	0	5	613	291	0.32	322
Sore Throat,Headache	ENT	4.924	98.173	100.861	53.086	8.124	0.805	0	0	5	156	83.5	0.27	72
Sore Throat,Nasal Congestion	ENT	6.956	96.652	100.523	55.109	13.167	0.544	0	0	1	78.5	22	0.55	56
STD (Female)	other	2.409	88.851	90.348	45.46	11.102	0.201	0.083	0.099	NA	NA	NA	NA	NA
STD (Male)	other	2.079	93.653	94.963	47.844	14.77	0.076	0.147	0.171	NA	NA	NA	NA	NA
STD Check	other	5.63	98.193	101.262	54.126	4.087	0.751	0	0	3	170	117	0.16	53
Straddle Injury	Injury & Musculoskeletal	3.928	88.43	90.617	46.55	11.868	0.586	0	0	4	65	29.5	0.34	36
Stridor	Resp	5.812	85.659	88.704	47.889	5.815	0.936	0	0	1	82.5	20.5	0.6	62
Stye	NA	1.001	81.98	82.466	42.4	7.857	0	0.378	0.405	NA	NA	NA	NA	NA
Suicidal	Psych	6.739	122.149	125.614	68.78	19.363	0.666	0	0	1	318.5	168	0.28	150
Suicidal,Psych Evaluation	Psych	3.672	84.659	86.849	44.096	8.412	0.499	0.004	0.005	1	54	29	0.27	25
Suture Removal	other	4.59	97.675	100.011	53.015	3.639	0.938	0	0	3	239.5	139.5	0.23	100
Swallowed Foreign Body	other	2.816	97.253	98.932	50.469	6.398	0.483	0.014	0.018	NA	NA	NA	NA	NA
Swelling	other	4.828	98.063	100.671	52.808	12.315	0.745	0	0	3	124.5	61.5	0.31	63
Testicle Swelling	GU	2.013	84.05	85.32	43.016	5.734	0.266	0.149	0.172	NA	NA	NA	NA	NA
Testicular Pain	GU	1.369	106.77	107.584	54.907	21.56	0.002	0.31	0.339	NA	NA	NA	NA	NA
Toe Injury	Injury & Musculoskeletal	5.491	111.104	113.868	61.398	5.804	0.956	0	0	3	523	296.5	0.25	226
Toe Laceration	Injury & Musculoskeletal	5.055	88.377	90.91	48.49	7.591	0.953	0	0	3	104	28.5	0.56	76
Toe Pain	NA	1.819	78.923	80.07	40.276	5.448	0.211	0.206	0.232	NA	NA	NA	NA	NA
Tongue Laceration	Injury & Musculoskeletal	5.816	91.572	94.73	50.796	5.891	0.781	0	-0.001	6	90	43.5	0.32	46
URI	Resp	6.433	100.748	104.271	56.415	13.259	0.756	0	0	1	109.5	34.5	0.5	75
URI Symptoms	Resp	8.117	118.635	122.885	71.343	8.722	0.944	0	0	1	529	180.5	0.47	348
URI Symptoms,Fever	Resp	5.765	96.168	99.096	53.598	8.182	0.948	0	0	5	173	42	0.61	131
Urinary Frequency	GU	1.357	86.943	87.748	44.525	13.25	0.024	0.305	0.334	NA	NA	NA	NA	NA
Urinary Pain	GU	3.613	115.126	117.156	60.735	10.798	0.539	0	0	3	514.5	417.5	0.09	97
UTI	GU	3.388	102.761	104.692	53.978	6.455	0.622	0.001	0.001	3	282.5	220.5	0.11	62
Vaginal Bleeding	GU	1	83.79	84.276	43.383	7.804	0	0.42	0.447	NA	NA	NA	NA	NA
Vaginal Complaints	GU	2.373	84.415	85.892	43.329	4.226	0.446	0.075	0.09	NA	NA	NA	NA	NA
Vaginal Discharge	GU	1	92.922	93.407	47.885	18.562	0	0.459	0.487	NA	NA	NA	NA	NA
Vomiting	GI	7.661	132.985	136.774	77.908	4.097	0.994	0	0	5	2843	1425	0.3	1418
Vomiting And Diarrhea	GI	7.825	123.077	126.955	73.221	2.4	0.997	0	0	5	1597.5	621.5	0.41	976
Vomiting And Diarrhea,Abdominal Pain	GI	4.839	87.143	89.628	47.386	8.051	0.888	0	0	2	83	26.5	0.5	56
Vomiting And Diarrhea,Fever	GI	6.02	97.088	100.099	54.814	2.753	0.98	0	0	5	264	87	0.48	177
Vomiting,Abdominal Pain	GI	4.84	98.303	100.782	53.575	4.428	0.928	0	0	5	224.5	124.5	0.26	100
Vomiting,Cough	GI	5.47	92.038	94.861	50.848	7.584	0.891	0	0	5	132	34	0.59	98
Vomiting,Decreased PO Intake	GI	3.848	89.521	91.666	46.997	13.306	0.526	0	0	5	65.5	33	0.3	32
Vomiting,Diarrhea	GI	5.403	105.393	108.098	57.803	16.274	0.87	0	0	5	177	57.5	0.49	120
Vomiting,Fever	GI	6.57	113.439	116.818	64.17	8.126	0.937	0	0	5	467	242.5	0.28	224
Vomiting,Headache	GI	3.953	94.59	96.944	49.41	15.526	0.381	0.001	0.001	6	70.5	33.5	0.32	37
Wheezing	Resp	7.027	108.757	112.362	62.702	7.019	0.872	0	0	1	277.5	135.5	0.31	142
Worms In Stool	GI	4.098	86.83	89.269	45.706	6.434	0.616	0.001	0.001	3	72.5	43	0.23	30
Wrist Injury	Injury & Musculoskeletal	8.691	144.749	148.986	89.934	20.064	0.942	0	0	6	1782	892.5	0.3	890

### Sheet: dictionary
Term	Definition
CC	Chief Complaint
AREA	General therapeutic area assigned by manual curation
GAM_df	Degrees of freedom from GAM fit
GAM_AIC	Aikeke information criterion from GAM fit
GAM_BIC	Bayesian information criterion from GAM fit
GAM_reml	Restricted maximum likelihood from GAM fit
GAM_dev	Deviance from GAM fit
GAM_rsq	R-squared from GAM fit
pval	p-value from chi-square test that smooth term is zero
fdr	Benjamini Hochberg corrected p-value
SEASONAL_CLUSTER	Peak in rhythm for CCs with fdr <- 0.01; for details, see “Rhythm clusters” section in Methods
MAX	Total average ED visits of two peak months
MIN	Total average ED visits of two trough months
PTR	Peak-to-trough ratio (log 10)
PTD	Peak-to-trough distance (ie. Max minus Min)
